# Whole-Blood Transcriptome Profiling Revealed Gene Expression Signatures of Tourette Disorder

**DOI:** 10.64898/2026.09.16.26363062

**Authors:** Subramanian Krishnamurthy, Lionel Sequeira, Robert A. King, Jay A. Tischfield, Gary A. Heiman, Jinchuan Xing

## Abstract

Tourette disorder (TD) is a childhood-onset neurodevelopmental disorder for which no molecular diagnostic markers currently exist. Here, we used whole-blood transcriptome profiling to identify transcriptional signatures associated with TD and its underlying biology. Comparison of 24 TD cases and 24 controls revealed 19 differentially expressed genes. Classification models based on elastic net and support vector machine algorithms achieved receiver operating characteristic area-under-the-curve (ROC-AUC) values exceeding 0.80 under leave-one-out cross-validation, demonstrating robust discriminatory performance. Collectively, the expression pattern of the 19 genes distinguished affected and unaffected individuals with high accuracy using both classifiers. Among the 19 genes, all 14 protein-coding genes are expressed in the brain, and 8 have established links to neurodevelopmental or neurological processes. Several genes, including *GIGYF1*, *KCNH1*, *NLGN2*, and *OTUD7A*, have previously been implicated in autism spectrum disorder and related neurodevelopmental conditions, whereas *IFI27*, *NLGN2*, *POLE2*, and *TPPP* are associated with neurological or behavioral phenotypes in mouse loss-of-function models. These results suggest that peripheral blood transcriptional alterations mirror biologically processes relevant to TD pathophysiology and provide a framework for the development of transcriptome-based biomarkers and functional studies of tic disorders.
