## Supplementary Tables for "Whole-Blood Transcriptome Profiling Revealed Gene Expression Signatures of Tourette Disorder"

### Sheet: Readme
Supplemental Tables
S1	Sample Summary
S2	ElasticNet and Support Vector Machine LOOCV Confusion Matrix
S3	TD Candidate Protein-coding Gene Annotation

### Sheet: S1
Table S1. Sample summary
Sample	Group	Sex	Age at First Inrterview	Total sequences	Mean Sequence Quality
S12	Case	Male	5-10	84313908	39
S22	Case	Male	5-10	72597782	38.9
S10	Case	Male	5-10	186596654	38.8
S43	Case	Female	5-10	125628500	38.9
S16	Case	Male	5-10	86776548	39
S21	Case	Female	5-10	65417048	39
S35	Case	Male	11-15	116749520	38.9
S17	Case	Male	11-15	81973704	39
S20	Case	Male	11-15	94598280	39
S46	Case	Male	11-15	81492650	39
S13	Case	Male	11-15	100492384	38.9
S28	Case	Male	11-15	80949636	39
S5	Case	Male	11-15	74460786	38.9
S44	Case	Female	11-15	81967170	38.9
S3	Case	Female	16-20	78913082	38.9
S38	Case	Male	16-20	70248086	38.9
S33	Case	Male	21-30	77939608	38.9
S34	Case	Male	21-30	86521708	38.9
S1	Control	Male	21-30	83559736	38.8
S32	Control	Female	21-30	77408818	39
S30	Case	Male	21-30	75137952	38.9
S19	Case	Male	21-30	76984022	39
S2	Control	Male	21-30	88322344	39
S14	Control	Female	21-30	100629866	38.9
S6	Case	Male	31-40	87047646	38.9
S24	Case	Male	31-40	81139918	39
S29	Case	Female	31-40	83553362	39
S42	Control	Male	31-40	73131106	38.9
S48	Control	Female	31-40	81941218	39
S23	Control	Male	41-50	89315720	39
S47	Control	Female	41-50	86794912	39
S26	Control	Female	41-50	73040468	38.9
S36	Control	Female	41-50	83853048	39
S40	Case	Male	41-50	86221284	38.9
S11	Control	Female	41-50	84094684	38.8
S25	Control	Male	41-50	72508608	38.9
S27	Control	Female	41-50	87760764	39
S7	Control	Male	41-50	78191664	38.9
S15	Control	Female	41-50	100536586	39
S31	Control	Female	41-50	79323240	38.9
S37	Control	Male	41-50	94209548	38.8
S8	Control	Female	41-50	78993934	39
S4	Control	Male	51-60	90775632	39
S41	Control	Male	51-60	80506372	39
S45	Control	Male	51-60	79103638	39
S18	Control	Male	Over 60	81683606	38.3
S9	Control	Female	Over 60	86060706	38.9
S39	Control	Male	Over 60	76117948	39

### Sheet: S2
Table S2. ElasticNet and Support Vector Machine LOOCV Prediction and Confusion Matrix
Predictions
ElasticNet	Control	Case
Control	18	5
Case	6	19
SVM	Control	Case
Control	20	9
Case	4	15
Confusion Matrix and Statistics
	ElasticNet	SVM
AUC	0.825	0.854
Accuracy	0.7708	0.7292
95% CI	(0.6269, 0.8797)	(0.5815, 0.8472)
Kappa	0.5417	0.4583
Sensitivity	0.75	0.8333
Specificity	0.7917	0.625
Pos Pred Value	0.7826	0.6897
Neg Pred Value	0.76	0.7895
Detection Rate	0.375	0.4167
Detection Prevalence	0.4792	0.6042
Balanced Accuracy	0.7708	0.7292

### Sheet: S3
Table S3. TD Candidate Protein-coding Gene Annotation
gene	name	location	ensembl_gene_id	refseq_accession	pLI	oe_lof	IMPC behavior/neurological/nervous system phenotype	SFARI Gene	TD	NDD	max_tpm gtex_brain	max_tpm brainspan_motor	max_tpm hdbr
AIDA	axin interactor, dorsalization associated	01q41	ENSG00000186063	NM_022831	0.000155	0.50403		FALSE	FALSE	FALSE	13.8657	2.18	158
ANKRD18A	ankyrin repeat domain 18A	09p13.1	ENSG00000180071	NM_001331100	8.78e-11	0.59923		FALSE	FALSE	FALSE	17.9486	3.32	6
CHI3L2	chitinase 3 like 2	01p13.2	ENSG00000064886	NM_004000	1.99e-14	1.0056		FALSE	FALSE	FALSE	7.83179	8.79	3
DCK	deoxycytidine kinase	04q13.3	ENSG00000156136	NM_000788	1.54e-05	0.61018		FALSE	FALSE	FALSE	22.1679	21.57	163
GIGYF1	GRB10 interacting GYF protein 1	07q22.1	ENSG00000146830	NM_022574	3.42e-06	0.33896		TRUE	TRUE	TRUE	119.146	8.37	164
IFI27	interferon alpha inducible protein 27	14q32.12	ENSG00000165949	NM_005532	0.0107	0.77752	increased grip strength	FALSE	FALSE	FALSE	65.1565	24.04	29
KCNH1	potassium voltage-gated channel subfamily H member 1	01q32.2	ENSG00000143473	NM_002238	0.546	0.21435		TRUE	FALSE	TRUE	5.36056	12.4	8
MSMO1	methylsterol monooxygenase 1	04q32.3	ENSG00000052802	NM_006745	0.09	0.30712		FALSE	FALSE	FALSE	97.4445	98.38	557
NLGN2	neuroligin 2	17p13.1	ENSG00000169992	NM_020795	1	0	abnormal locomotor activation|decreased anxiety-related response|hyperactivity	TRUE	FALSE	TRUE	156.167	57.43	236
OTUD7A	OTU deubiquitinase 7A	15q13.3	ENSG00000169918	NM_130901	0.952	0.15816		TRUE	FALSE	TRUE	17.6816	3.74	8
PIGM	phosphatidylinositol glycan anchor biosynthesis class M	01q23.2	ENSG00000143315	NM_145167	5.39e-05	0.69543		FALSE	FALSE	FALSE	14.3705	3.12	40
POLE2	DNA polymerase epsilon 2, accessory subunit	14q21.3	ENSG00000100479	NM_002692	2.85e-07	0.50288	abnormal midbrain development|increased prepulse inhibition	FALSE	TRUE	TRUE	1.13442	0.59	64
RASGRP3	RAS guanyl releasing protein 3	02p22.3	ENSG00000152689	NM_015376	0.00911	0.30205		FALSE	FALSE	FALSE	36.467	3.83	20
TPPP	tubulin polymerization promoting protein	05p15.33	ENSG00000171368	NM_007030	0.203	0.29185	abnormal behavior|abnormal sleep behavior|decreased thigmotaxis|hyperactivity|increased exploration in new environment	FALSE	FALSE	FALSE	221.947	145.07	83
Term	Description
gene	Gene Symbol
name	Gene Name
location	Chromosome band of gene location
ensembl_gene_id	Ensembl unique, stable identifier assigned
refseq_accession	Refseq unique accession number
pLI	Probability of Loss-of-Function Intolerance (gnomAD)
oe_lof	observed/expected loss-of-function ratio (gnomAD)
IMPC behavior/neurological/nervous system phenotype	Knockout Mouse Phenotype from the International Mouse Phenotyping Consortium (IMPC)
SFARI Gene	A curated database that evaluates genes based on evidence linking them to autism
TD	If significant SNV or SV was found in any of the subjects enrolled in TICGenetics Study
NDD	Known Neuro Developmental Disorder Genes
max_tpm gtex_brain	If >5TPM in at least one of GTEx, BrainSpan or HDBR
max_tpm brainspan_motor	If >5TPM in at least one of GTEx, BrainSpan or HDBR
max_tpm hdbr	If >5TPM in at least one of GTEx, BrainSpan or HDBR
